# AI Implementation in U.S. Hospitals: Regional Disparities and System-Level Implications

**DOI:** 10.1101/2025.06.27.25330441

**Authors:** Yeon-Mi Hwang, Madelena Y. Ng, Malvika Pillai, Michelle P. Sahai, Tina Hernandez-Boussard

## Abstract

AI has the potential to improve healthcare delivery, but uneven geographic adoption and implementation can reinforce existing care gaps and inefficiencies. We analyzed data from 3560 U.S. hospitals using the 2023 American Hospital Association (AHA) Annual Survey, 2023-2024 AHA IT Supplement, community-level socioeconomic indicators, and 2023-2025 Center for Medicare & Medicaid Services (CMS) hospital quality metrics to assess: where AI is implemented, what factors are associated with implementation, and patterns of early AI adoption across geographic regions. We found that hospital AI implementation is significantly clustered, with geographic hotspots and coldspots of adoption. Regions with higher healthcare access need indicators were less likely to have hospitals with AI-based predictive models. Geographically weighted regression reveals that factors associated with AI implementation vary by region, suggesting that adoption patterns reflect diverse local contexts and institutional characteristics. These findings provide a baseline understanding of early AI deployment patterns in U.S. hospitals. Future efforts should develop standardized, detailed, and model-specific AI implementation metrics and consider local context rather than pursuing uniform deployment strategies.
