## Supplementary Data for "AI Implementation in U.S. Hospitals: Regional Disparities and System-Level Implications"

### Sheet: TableS6
		Missing	Overall	AL	AR	AZ	CA	CO	CT	FL	GA	IA	ID	IL	IN	KS	KY	LA	MA	MD	MI	MN	MO	MS	MT	NC	ND	NE	NH	NJ	NM	NV	NY	OH	OK	OR	PA	SC	SD	TN	TX	UT	VA	WA	WI	WV	P-Value
Number of hospitals			3560	46	70	57	242	74	30	154	94	109	27	137	74	85	53	88	49	48	88	91	132	53	36	89	27	53	23	66	24	29	132	120	76	43	137	47	44	70	354	44	75	54	78	41
Hospital AI implementation level
Hospital AI implementation score		211	1.2 (0.9)	1.1 (1.0)	1.1 (1.0)	1.5 (0.9)	1.2 (0.9)	1.4 (0.9)	1.6 (0.7)	1.4 (0.6)	1.3 (0.9)	0.8 (0.9)	0.6 (0.6)	1.3 (0.9)	1.3 (0.9)	0.8 (0.9)	1.3 (0.9)	0.9 (1.0)	1.3 (0.8)	1.5 (0.7)	1.2 (0.8)	1.6 (0.8)	1.2 (0.8)	1.3 (0.9)	0.6 (0.9)	1.4 (0.7)	1.4 (0.9)	1.1 (0.9)	0.8 (0.9)	1.5 (0.9)	1.0 (1.0)	1.2 (0.9)	1.0 (0.9)	1.5 (0.8)	0.9 (1.0)	1.0 (0.9)	1.3 (0.8)	1.8 (0.5)	1.8 (0.6)	1.0 (0.8)	0.9 (0.9)	1.4 (0.8)	1.6 (0.6)	1.2 (0.8)	1.3 (0.9)	1.3 (1.0)	<0.0001*
Hosptial AI Implementation category, n (%)	AI/ML model		1738 (48.8)	20 (43.5)	36 (51.4)	39 (68.4)	113 (46.7)	44 (59.5)	22 (73.3)	66 (42.9)	49 (52.1)	36 (33.0)	NA	78 (56.9)	38 (51.4)	25 (29.4)	27 (50.9)	35 (39.8)	24 (49.0)	27 (56.2)	36 (40.9)	72 (79.1)	45 (34.1)	30 (56.6)	NA	51 (57.3)	NA	23 (43.4)	NA	45 (68.2)	NA	NA	57 (43.2)	87 (72.5)	27 (35.5)	NA	73 (53.3)	39 (83.0)	39 (88.6)	25 (35.7)	127 (35.9)	27 (61.4)	46 (61.3)	21 (38.9)	48 (61.5)	26 (63.4)	<0.0001*
	non-AI/ML predictive model		568 (16.0)	NA	NA	NA	54 (22.3)	NA	NA	74 (48.1)	NA	NA	NA	NA	NA	NA	NA	NA	NA	NA	24 (27.3)	NA	29 (22.0)	NA	NA	21 (23.6)	NA	NA	NA	NA	NA	NA	NA	NA	NA	NA	28 (20.4)	NA	NA	NA	46 (13.0)	NA	23 (30.7)	NA	NA	NA
	Do not know/Neither		1043 (29.3)	NA	27 (38.6)	NA	65 (26.9)	NA	NA	NA	25 (26.6)	62 (56.9)	NA	41 (29.9)	NA	42 (49.4)	NA	41 (46.6)	NA	NA	NA	NA	29 (22.0)	NA	22 (61.1)	NA	NA	NA	NA	NA	NA	NA	53 (40.2)	25 (20.8)	32 (42.1)	NA	28 (20.4)	NA	NA	24 (34.3)	151 (42.7)	NA	NA	NA	24 (30.8)	NA
	No response		211 (5.9)	NA	NA	NA	10 (4.1)	NA	NA	NA	NA	NA	NA	NA	NA	NA	NA	NA	NA	NA	NA	NA	29 (22.0)	NA	NA	NA	NA	NA	NA	NA	NA	NA	NA	NA	NA	NA	NA	NA	NA	NA	30 (8.5)	NA	NA	NA	NA	NA
Hospital Secondary Predictive Model Implementation Measures
Model breadth implementation standardized, mean (SD)		213	0.5 (0.4)	0.4 (0.4)	0.4 (0.4)	0.6 (0.3)	0.5 (0.4)	0.6 (0.3)	0.6 (0.3)	0.6 (0.2)	0.5 (0.3)	0.3 (0.3)	0.3 (0.3)	0.5 (0.4)	0.5 (0.4)	0.3 (0.4)	0.5 (0.3)	0.3 (0.4)	0.5 (0.3)	0.6 (0.2)	0.5 (0.4)	0.6 (0.3)	0.5 (0.3)	0.5 (0.3)	0.2 (0.3)	0.7 (0.3)	0.6 (0.4)	0.4 (0.4)	0.3 (0.3)	0.6 (0.4)	0.5 (0.4)	0.5 (0.3)	0.4 (0.4)	0.6 (0.3)	0.4 (0.4)	0.4 (0.3)	0.5 (0.3)	0.7 (0.2)	0.6 (0.2)	0.4 (0.3)	0.4 (0.4)	0.6 (0.3)	0.6 (0.2)	0.5 (0.3)	0.5 (0.4)	0.5 (0.4)	<0.0001*
Model development score standardized, mean (SD)		211	0.5 (0.3)	0.4 (0.3)	0.4 (0.4)	0.4 (0.3)	0.5 (0.4)	0.5 (0.3)	0.5 (0.2)	0.5 (0.2)	0.5 (0.3)	0.2 (0.3)	0.2 (0.3)	0.5 (0.4)	0.5 (0.4)	0.3 (0.3)	0.5 (0.3)	0.3 (0.4)	0.4 (0.3)	0.5 (0.2)	0.5 (0.3)	0.6 (0.3)	0.4 (0.3)	0.4 (0.3)	0.2 (0.4)	0.7 (0.3)	0.6 (0.4)	0.4 (0.3)	0.3 (0.3)	0.6 (0.4)	0.4 (0.4)	0.4 (0.3)	0.3 (0.3)	0.5 (0.3)	0.4 (0.4)	0.4 (0.4)	0.5 (0.3)	0.6 (0.2)	0.6 (0.2)	0.4 (0.3)	0.3 (0.3)	0.6 (0.4)	0.6 (0.2)	0.5 (0.3)	0.5 (0.4)	0.5 (0.3)	<0.0001*
Model evaluation score 2023 version standardized, mean (SD)		1030	0.5 (0.4)	0.4 (0.3)	0.4 (0.3)	0.5 (0.3)	0.5 (0.4)	0.6 (0.4)	0.7 (0.3)	0.6 (0.2)	0.5 (0.4)	0.2 (0.3)	0.4 (0.3)	0.5 (0.4)	0.5 (0.3)	0.3 (0.4)	0.6 (0.4)	0.5 (0.4)	0.5 (0.3)	0.6 (0.3)	0.5 (0.4)	0.6 (0.3)	0.3 (0.2)	0.7 (0.4)	0.1 (0.2)	0.7 (0.3)	0.7 (0.4)	0.5 (0.4)	0.4 (0.3)	0.6 (0.4)	0.4 (0.4)	0.5 (0.4)	0.4 (0.4)	0.5 (0.3)	0.3 (0.3)	0.3 (0.4)	0.6 (0.4)	0.7 (0.3)	0.5 (0.2)	0.5 (0.3)	0.4 (0.4)	0.6 (0.3)	0.6 (0.2)	0.6 (0.4)	0.5 (0.3)	0.6 (0.4)	<0.0001*
Model evaluation score 2024 version standardized, mean (SD)a		211	0.5 (0.4)	0.5 (0.4)	0.4 (0.4)	0.5 (0.4)	0.5 (0.4)	0.6 (0.4)	0.7 (0.3)	0.6 (0.3)	0.5 (0.4)	0.3 (0.4)	0.4 (0.4)	0.5 (0.4)	0.6 (0.4)	0.3 (0.4)	0.6 (0.4)	0.4 (0.5)	0.5 (0.4)	0.6 (0.3)	0.5 (0.4)	0.7 (0.4)	0.4 (0.4)	0.6 (0.4)	0.2 (0.3)	0.7 (0.3)	0.7 (0.5)	0.5 (0.4)	0.3 (0.3)	0.6 (0.4)	0.5 (0.5)	0.5 (0.4)	0.5 (0.4)	0.6 (0.4)	0.3 (0.4)	0.4 (0.4)	0.6 (0.4)	0.8 (0.3)	0.6 (0.3)	0.5 (0.4)	0.4 (0.4)	0.7 (0.4)	0.6 (0.3)	0.5 (0.4)	0.5 (0.4)	0.6 (0.5)	<0.0001*
LLM readiness score,
LLM readiness score, mean (SD)		1327	0.6 (0.4)	0.5 (0.4)	0.5 (0.4)	0.2 (0.3)	0.5 (0.4)	0.6 (0.4)	0.7 (0.3)	0.7 (0.3)	0.6 (0.4)	0.5 (0.5)	0.5 (0.3)	0.7 (0.4)	0.7 (0.4)	0.4 (0.4)	0.5 (0.4)	0.6 (0.5)	0.7 (0.4)	0.6 (0.3)	0.6 (0.3)	0.6 (0.4)	nan (nan)	0.6 (0.5)	0.4 (0.4)	0.8 (0.3)	0.3 (0.4)	0.4 (0.4)	0.5 (0.5)	0.5 (0.3)	0.6 (0.5)	0.3 (0.4)	0.4 (0.4)	0.6 (0.4)	0.5 (0.4)	0.4 (0.5)	0.7 (0.4)	0.8 (0.3)	0.9 (0.2)	0.6 (0.3)	0.4 (0.4)	0.5 (0.4)	0.9 (0.3)	0.4 (0.4)	0.8 (0.4)	0.5 (0.3)
Predictive Model Use Case
Predicting health trajectories or risks for inpatients, n (%)	Yes		2178 (61.2)	20 (43.5)	36 (51.4)	41 (71.9)	176 (72.7)	51 (68.9)	21 (70.0)	127 (82.5)	63 (67.0)	41 (37.6)	NA	90 (65.7)	48 (64.9)	29 (34.1)	30 (56.6)	39 (44.3)	33 (67.3)	38 (79.2)	60 (68.2)	68 (74.7)	78 (59.1)	33 (62.3)	NA	70 (78.7)	NA	29 (54.7)	NA	49 (74.2)	NA	NA	70 (53.0)	69 (57.5)	28 (36.8)	NA	94 (68.6)	38 (80.9)	39 (88.6)	42 (60.0)	168 (47.5)	35 (79.5)	57 (76.0)	35 (64.8)	44 (56.4)	23 (56.1)	<0.0001*
Identify high risk outpatients to inform follow-up care, n (%)	Yes		2093 (58.8)	21 (45.7)	37 (52.9)	40 (70.2)	163 (67.4)	50 (67.6)	NA	134 (87.0)	59 (62.8)	39 (35.8)	NA	82 (59.9)	44 (59.5)	27 (31.8)	31 (58.5)	NA	NA	38 (79.2)	60 (68.2)	67 (73.6)	69 (52.3)	26 (49.1)	NA	70 (78.7)	NA	24 (45.3)	NA	48 (72.7)	NA	NA	73 (55.3)	66 (55.0)	26 (34.2)	NA	94 (68.6)	37 (78.7)	40 (90.9)	44 (62.9)	164 (46.3)	35 (79.5)	58 (77.3)	36 (66.7)	56 (71.8)	25 (61.0)	<0.0001*
Monitor health, n (%)	Yes		854 (24.0)	NA	NA	21 (36.8)	59 (24.4)	26 (35.1)	NA	21 (13.6)	NA	NA	NA	48 (35.0)	30 (40.5)	NA	NA	22 (25.0)	NA	21 (43.8)	37 (42.0)	NA	31 (23.5)	21 (39.6)	NA	31 (34.8)	NA	NA	NA	24 (36.4)	NA	NA	39 (29.5)	33 (27.5)	22 (28.9)	NA	39 (28.5)	NA	NA	NA	54 (15.3)	23 (52.3)	29 (38.7)	NA	NA	NA	<0.0001*
Recommend treatments, n (%)	Yes		1083 (30.4)	NA	NA	NA	80 (33.1)	33 (44.6)	NA	60 (39.0)	21 (22.3)	NA	NA	67 (48.9)	32 (43.2)	NA	NA	NA	NA	NA	39 (44.3)	30 (33.0)	40 (30.3)	NA	NA	65 (73.0)	NA	NA	NA	41 (62.1)	NA	NA	52 (39.4)	28 (23.3)	NA	NA	64 (46.7)	NA	NA	NA	52 (14.7)	26 (59.1)	29 (38.7)	NA	NA	NA	<0.0001*
Simplify or automate billing procedures, n (%)	Yes		1314 (36.9)	NA	25 (35.7)	27 (47.4)	137 (56.6)	41 (55.4)	NA	111 (72.1)	24 (25.5)	NA	NA	53 (38.7)	32 (43.2)	23 (27.1)	28 (52.8)	NA	NA	NA	36 (40.9)	64 (70.3)	41 (31.1)	NA	NA	50 (56.2)	NA	21 (39.6)	NA	41 (62.1)	NA	NA	31 (23.5)	33 (27.5)	NA	NA	41 (29.9)	NA	NA	NA	89 (25.1)	NA	35 (46.7)	28 (51.9)	41 (52.6)	NA	<0.0001*
Facilitate scheduling, n (%)	Yes		1447 (40.6)	NA	27 (38.6)	NA	121 (50.0)	32 (43.2)	NA	67 (43.5)	49 (52.1)	21 (19.3)	NA	55 (40.1)	31 (41.9)	21 (24.7)	26 (49.1)	29 (33.0)	NA	26 (54.2)	43 (48.9)	63 (69.2)	52 (39.4)	NA	NA	59 (66.3)	NA	NA	NA	27 (40.9)	NA	NA	52 (39.4)	72 (60.0)	NA	NA	53 (38.7)	30 (63.8)	NA	23 (32.9)	119 (33.6)	NA	49 (65.3)	29 (53.7)	29 (37.2)	NA	<0.0001*
Other operational process optimization, n (%)	Yes		540 (15.2)	NA	NA	NA	57 (23.6)	NA	NA	NA	NA	NA	NA	32 (23.4)	NA	NA	NA	NA	NA	NA	27 (30.7)	NA	NA	NA	NA	27 (30.3)	NA	NA	NA	14 (21.2)	NA	NA	NA	23 (19.2)	NA	NA	23 (16.8)	NA	NA	NA	39 (11.0)	NA	19 (25.3)	NA	29 (37.2)	NA	<0.0001*
Other clinical use case, n (%)	Yes		584 (16.4)	NA	NA	NA	48 (19.8)	NA	NA	90 (58.4)	NA	NA	NA	NA	NA	NA	NA	NA	NA	NA	27 (30.7)	21 (23.1)	NA	NA	NA	30 (33.7)	NA	NA	NA	14 (21.2)	NA	NA	NA	37 (30.8)	NA	NA	NA	NA	NA	NA	58 (16.4)	NA	22 (29.3)	NA	25 (32.1)	NA	<0.0001*
Model developer
EHR developer, n (%)	Yes		2024 (56.9)	NA	36 (51.4)	23 (40.4)	168 (69.4)	40 (54.1)	NA	89 (57.8)	59 (62.8)	47 (43.1)	NA	89 (65.0)	49 (66.2)	29 (34.1)	32 (60.4)	37 (42.0)	32 (65.3)	30 (62.5)	59 (67.0)	70 (76.9)	74 (56.1)	34 (64.2)	13 (36.1)	64 (71.9)	NA	27 (50.9)	NA	44 (66.7)	NA	NA	63 (47.7)	93 (77.5)	30 (39.5)	27 (62.8)	84 (61.3)	40 (85.1)	40 (90.9)	34 (48.6)	131 (37.0)	27 (61.4)	51 (68.0)	37 (68.5)	50 (64.1)	27 (65.9)	<0.0001*
Third-party developer, n (%)	Yes		1245 (35.0)	NA	22 (31.4)	26 (45.6)	123 (50.8)	19 (25.7)	NA	74 (48.1)	29 (30.9)	NA	NA	53 (38.7)	34 (45.9)	NA	NA	NA	NA	21 (43.8)	42 (47.7)	27 (29.7)	33 (25.0)	NA	NA	67 (75.3)	NA	NA	NA	42 (63.6)	NA	NA	35 (26.5)	47 (39.2)	22 (28.9)	22 (51.2)	52 (38.0)	NA	NA	31 (44.3)	94 (26.6)	31 (70.5)	41 (54.7)	NA	44 (56.4)	NA	<0.0001*
Self-development, n (%)	Yes		1192 (33.5)	NA	NA	NA	135 (55.8)	36 (48.6)	NA	59 (38.3)	25 (26.6)	NA	NA	59 (43.1)	24 (32.4)	NA	NA	30 (34.1)	NA	NA	26 (29.5)	52 (57.1)	39 (29.5)	NA	NA	57 (64.0)	NA	15 (28.3)	NA	32 (48.5)	NA	NA	44 (33.3)	36 (30.0)	NA	NA	70 (51.1)	NA	NA	23 (32.9)	60 (16.9)	31 (70.5)	25 (33.3)	24 (44.4)	34 (43.6)	NA	<0.0001*
Public domain, n (%)	Yes		89 (2.5)	NA	NA	NA	NA	NA	NA	NA	NA	NA	NA	NA	NA	NA	NA	NA	NA	NA	NA	NA	NA	NA	NA	NA	NA	NA	NA	NA	NA	NA	NA	NA	NA	NA	NA	NA	NA	NA	NA	NA	NA	NA	NA	NA	<0.0001*
Model accuracy, n (%	All models		1039 (29.2)	NA	NA	NA	54 (22.3)	36 (48.6)	NA	51 (33.1)	38 (40.4)	NA	NA	38 (27.7)	25 (33.8)	NA	22 (41.5)	22 (25.0)	NA	NA	25 (28.4)	40 (44.0)	25 (18.9)	26 (49.1)	NA	NA	NA	NA	NA	27 (40.9)	NA	NA	44 (33.3)	46 (38.3)	NA	NA	64 (46.7)	33 (70.2)	NA	NA	81 (22.9)	27 (61.4)	NA	NA	NA	24 (58.5)	<0.0001*
	Most models		563 (15.8)	NA	NA	NA	79 (32.6)	NA	NA	52 (33.8)	NA	NA	NA	29 (21.2)	NA	NA	NA	NA	NA	NA	NA	NA	NA	NA	NA	50 (56.2)	NA	NA	NA	NA	NA	NA	NA	NA	NA	NA	NA	NA	NA	NA	47 (13.3)	NA	29 (38.7)	NA	28 (35.9)	NA
	Some models		152 (4.3)	NA	NA	NA	NA	NA	NA	NA	NA	NA	NA	NA	NA	NA	NA	NA	NA	NA	NA	NA	NA	NA	NA	NA	NA	NA	NA	NA	NA	NA	NA	NA	NA	NA	NA	NA	NA	NA	NA	NA	NA	NA	NA	NA
	Few models		108 (3.0)	NA	NA	NA	NA	NA	NA	NA	NA	NA	NA	NA	NA	NA	NA	NA	NA	NA	NA	NA	NA	NA	NA	NA	NA	NA	NA	NA	NA	NA	NA	NA	NA	NA	NA	NA	NA	NA	NA	NA	NA	NA	NA	NA
	Do not know/None		991 (27.8)	NA	31 (44.3)	27 (47.4)	50 (20.7)	NA	NA	30 (19.5)	NA	63 (57.8)	NA	25 (18.2)	NA	30 (35.3)	NA	27 (30.7)	NA	NA	26 (29.5)	NA	33 (25.0)	NA	NA	NA	NA	NA	NA	NA	NA	NA	43 (32.6)	49 (40.8)	23 (30.3)	NA	27 (19.7)	NA	22 (50.0)	NA	118 (33.3)	NA	NA	NA	21 (26.9)	NA
	No response		707 (19.9)	NA	NA	8 (14.0)	47 (19.4)	NA	NA	NA	NA	NA	NA	28 (20.4)	NA	24 (28.2)	NA	27 (30.7)	NA	NA	NA	NA	50 (37.9)	NA	NA	NA	NA	NA	NA	NA	NA	NA	21 (15.9)	NA	30 (39.5)	NA	24 (17.5)	NA	NA	NA	87 (24.6)	NA	NA	24 (44.4)	NA	NA
Model bias, n (%)	All models		786 (22.1)	NA	NA	12 (21.1)	49 (20.2)	31 (41.9)	NA	25 (16.2)	NA	NA	NA	23 (16.8)	24 (32.4)	NA	NA	22 (25.0)	NA	NA	NA	32 (35.2)	20 (15.2)	25 (47.2)	NA	NA	NA	NA	NA	NA	NA	NA	37 (28.0)	NA	NA	NA	41 (29.9)	28 (59.6)	NA	NA	75 (21.2)	27 (61.4)	NA	NA	NA	22 (53.7)	<0.0001*
	Most models		495 (13.9)	NA	NA	0 (0.0)	31 (12.8)	NA	NA	55 (35.7)	NA	NA	NA	29 (21.2)	NA	NA	NA	NA	NA	NA	NA	NA	NA	NA	NA	42 (47.2)	NA	NA	NA	NA	NA	NA	NA	NA	NA	NA	NA	NA	NA	NA	42 (11.9)	NA	NA	NA	24 (30.8)	NA
	Some models		299 (8.4)	NA	NA	1 (1.8)	31 (12.8)	NA	NA	32 (20.8)	NA	NA	NA	NA	NA	NA	NA	NA	NA	NA	NA	27 (29.7)	NA	NA	NA	NA	NA	NA	NA	NA	NA	NA	NA	NA	NA	NA	NA	NA	NA	NA	21 (5.9)	NA	NA	NA	NA	NA
	Few models		151 (4.2)	NA	NA	1 (1.8)	28 (11.6)	NA	NA	NA	NA	NA	NA	NA	NA	NA	NA	NA	NA	NA	NA	NA	NA	NA	NA	NA	NA	NA	NA	NA	NA	NA	NA	NA	NA	NA	NA	NA	NA	NA	NA	NA	NA	NA	NA	NA
	Do not know/None		1159 (32.6)	NA	31 (44.3)	35 (61.4)	72 (29.8)	NA	NA	31 (20.1)	41 (43.6)	67 (61.5)	NA	29 (21.2)	26 (35.1)	34 (40.0)	NA	28 (31.8)	NA	22 (45.8)	27 (30.7)	21 (23.1)	37 (28.0)	NA	NA	NA	NA	NA	NA	NA	NA	NA	46 (34.8)	63 (52.5)	23 (30.3)	NA	37 (27.0)	NA	22 (50.0)	NA	124 (35.0)	NA	33 (44.0)	NA	24 (30.8)	NA
	No response		670 (18.8)	NA	NA	NA	31 (12.8)	NA	NA	NA	NA	NA	NA	28 (20.4)	NA	24 (28.2)	NA	27 (30.7)	NA	NA	NA	NA	51 (38.6)	NA	NA	NA	NA	NA	NA	NA	NA	NA	21 (15.9)	NA	36 (47.4)	NA	25 (18.2)	NA	NA	NA	82 (23.2)	NA	NA	NA	NA	NA
Post-implementation/monitoring, n (%)a	All models		643 (18.1)	NA	NA	NA	42 (17.4)	22 (29.7)	NA	NA	30 (31.9)	NA	NA	29 (21.2)	NA	NA	NA	NA	NA	NA	NA	32 (35.2)	NA	24 (45.3)	NA	NA	NA	NA	NA	NA	NA	NA	37 (28.0)	34 (28.3)	NA	NA	25 (18.2)	NA	NA	NA	58 (16.4)	NA	NA	NA	21 (26.9)	NA	<0.0001*
	Do not know/None		896 (25.2)	NA	31 (44.3)	24 (42.1)	68 (28.1)	NA	NA	NA	NA	63 (57.8)	NA	33 (24.1)	NA	30 (35.3)	NA	24 (27.3)	NA	NA	NA	27 (29.7)	NA	NA	NA	NA	NA	NA	NA	NA	NA	NA	43 (32.6)	41 (34.2)	NA	NA	NA	NA	22 (50.0)	NA	110 (31.1)	NA	NA	NA	NA	NA
	Few models		182 (5.1)	NA	NA	NA	27 (11.2)	NA	NA	24 (15.6)	NA	NA	NA	NA	NA	NA	NA	NA	NA	NA	NA	NA	NA	NA	NA	NA	NA	NA	NA	NA	NA	NA	NA	NA	NA	NA	NA	NA	NA	NA	NA	NA	NA	NA	21 (26.9)	NA
	Most models		366 (10.3)	NA	NA	NA	32 (13.2)	NA	NA	48 (31.2)	NA	NA	NA	NA	NA	NA	NA	NA	NA	NA	NA	NA	NA	NA	NA	38 (42.7)	NA	NA	NA	NA	NA	NA	NA	NA	NA	NA	NA	NA	NA	NA	38 (10.7)	NA	30 (40.0)	NA	NA	NA
	No response		1278 (35.9)	26 (56.5)	23 (32.9)	23 (40.4)	64 (26.4)	24 (32.4)	NA	41 (26.6)	25 (26.6)	25 (22.9)	NA	42 (30.7)	29 (39.2)	29 (34.1)	NA	34 (38.6)	24 (49.0)	NA	34 (38.6)	21 (23.1)	132 (100.0)	NA	NA	30 (33.7)	NA	NA	NA	NA	NA	NA	33 (25.0)	28 (23.3)	37 (48.7)	23 (53.5)	69 (50.4)	NA	NA	21 (30.0)	119 (33.6)	31 (70.5)	24 (32.0)	35 (64.8)	21 (26.9)	NA
	Some models		195 (5.5)	NA	NA	NA	NA	NA	NA	NA	NA	NA	NA	NA	NA	NA	NA	NA	NA	NA	NA	NA	NA	NA	NA	NA	NA	NA	NA	25 (37.9)	NA	NA	NA	NA	NA	NA	NA	NA	NA	NA	NA	NA	NA	NA	NA	NA
Model evaluation responsible personnela
Designated Senior Executive (CMIO/CIO/Director of Technology), n (%)	Yes		1144 (32.1)	NA	21 (30.0)	29 (50.9)	83 (34.3)	22 (29.7)	NA	73 (47.4)	35 (37.2)	NA	NA	32 (23.4)	NA	22 (25.9)	23 (43.4)	34 (38.6)	NA	27 (56.2)	NA	NA	NA	NA	NA	53 (59.6)	NA	23 (43.4)	NA	31 (47.0)	NA	NA	64 (48.5)	34 (28.3)	23 (30.3)	NA	39 (28.5)	NA	NA	26 (37.1)	127 (35.9)	NA	32 (42.7)	NA	NA	21 (51.2)
Specific Committee or Task Force for Machine Learning or Predictive Modeling, n(%)	Yes		1210 (34.0)	NA	NA	27 (47.4)	125 (51.7)	40 (54.1)	NA	79 (51.3)	29 (30.9)	NA	NA	49 (35.8)	34 (45.9)	NA	29 (54.7)	29 (33.0)	NA	26 (54.2)	31 (35.2)	NA	NA	28 (52.8)	NA	53 (59.6)	NA	NA	NA	35 (53.0)	NA	NA	32 (24.2)	49 (40.8)	NA	NA	30 (21.9)	NA	NA	33 (47.1)	103 (29.1)	NA	32 (42.7)	NA	NA	NA
Clinical Decision Support Committee/other non-Machine Learning or Predictive Modeling specific Committee, n(%)	Yes		1062 (29.8)	NA	NA	20 (35.1)	68 (28.1)	21 (28.4)	NA	91 (59.1)	27 (28.7)	NA	NA	58 (42.3)	NA	NA	NA	26 (29.5)	NA	NA	39 (44.3)	NA	NA	NA	NA	29 (32.6)	NA	NA	NA	39 (59.1)	NA	NA	70 (53.0)	49 (40.8)	26 (34.2)	NA	NA	27 (57.4)	NA	31 (44.3)	86 (24.3)	NA	44 (58.7)	NA	NA	NA
Division/Department Leaders, n(%)	Yes		1118 (31.4)	NA	NA	31 (54.4)	81 (33.5)	30 (40.5)	NA	85 (55.2)	56 (59.6)	28 (25.7)	NA	27 (19.7)	25 (33.8)	25 (29.4)	24 (45.3)	NA	NA	26 (54.2)	29 (33.0)	NA	NA	24 (45.3)	NA	48 (53.9)	NA	NA	NA	41 (62.1)	NA	NA	25 (18.9)	43 (35.8)	NA	NA	40 (29.2)	21 (44.7)	21 (47.7)	29 (41.4)	96 (27.1)	NA	29 (38.7)	NA	NA	22 (53.7)
IT staff, n(%)	Yes		885 (24.9)	NA	NA	27 (47.4)	79 (32.6)	29 (39.2)	NA	33 (21.4)	39 (41.5)	NA	NA	41 (29.9)	NA	NA	23 (43.4)	12 (13.6)	NA	NA	NA	NA	NA	21 (39.6)	NA	21 (23.6)	NA	21 (39.6)	NA	38 (57.6)	NA	NA	50 (37.9)	16 (13.3)	NA	NA	50 (36.5)	NA	NA	26 (37.1)	50 (14.1)	NA	22 (29.3)	NA	44 (56.4)	NA
LLM integration in EHR																																		NA
LLM integration in EHR	Yes, currently using		813 (22.8)	NA	NA	NA	72 (29.8)	NA	NA	39 (25.3)	32 (34.0)	26 (23.9)	NA	48 (35.0)	25 (33.8)	NA	NA	27 (30.7)	NA	NA	NA	26 (28.6)	NA	NA	NA	36 (40.4)	NA	NA	NA	NA	NA	NA	26 (19.7)	47 (39.2)	NA	NA	34 (24.8)	NA	23 (52.3)	NA	42 (11.9)	NA	35 (46.7)	NA	35 (44.9)	NA
	Plan to use in the next year		585 (16.4)	NA	NA	NA	NA	NA	NA	55 (35.7)	NA	NA	NA	23 (16.8)	NA	NA	NA	NA	NA	NA	29 (33.0)	NA	NA	NA	NA	NA	NA	NA	NA	29 (43.9)	NA	NA	25 (18.9)	NA	NA	NA	NA	NA	NA	27 (38.6)	61 (17.2)	NA	NA	NA	NA	NA
	Plan to use in the next 5 years		149 (4.2)	NA	NA	NA	29 (12.0)	NA	NA	NA	NA	NA	NA	NA	NA	NA	NA	NA	NA	NA	NA	NA	NA	NA	NA	NA	NA	NA	NA	NA	NA	NA	NA	NA	NA	NA	NA	NA	NA	NA	NA	NA	NA	NA	NA	NA
	Do not know/No		686 (19.3)	NA	NA	NA	57 (23.6)	NA	NA	NA	NA	27 (24.8)	NA	24 (17.5)	NA	28 (32.9)	NA	NA	NA	NA	NA	23 (25.3)	NA	NA	NA	NA	NA	NA	NA	NA	NA	NA	51 (38.6)	23 (19.2)	NA	NA	NA	NA	NA	NA	111 (31.4)	NA	NA	NA	NA	NA	<0.0001*
	No response		1197 (33.6)	NA	NA	NA	61 (25.2)	NA	NA	39 (25.3)	23 (24.5)	22 (20.2)	NA	35 (25.5)	23 (31.1)	26 (30.6)	NA	34 (38.6)	23 (46.9)	NA	32 (36.4)	NA	132 (100.0)	NA	NA	30 (33.7)	NA	NA	NA	NA	NA	NA	28 (21.2)	24 (20.0)	34 (44.7)	22 (51.2)	68 (49.6)	NA	NA	NA	109 (30.8)	31 (70.5)	24 (32.0)	33 (61.1)	21 (26.9)	NA
	None		130 (3.7)	NA	NA	NA	NA	NA	NA	NA	NA	21 (19.3)	NA	NA	NA	NA	NA	NA	NA	NA	NA	NA	NA	NA	NA	NA	NA	NA	NA	NA	NA	NA	NA	NA	NA	NA	NA	NA	NA	NA	NA	NA	NA	NA	NA	NA
Hospital characteristics
System member, n (%)	Yes		2606 (73.2)	36 (78.3)	47 (67.1)	44 (77.2)	189 (78.1)	55 (74.3)	23 (76.7)	141 (91.6)	69 (73.4)	76 (69.7)	NA	103 (75.2)	45 (60.8)	36 (42.4)	47 (88.7)	55 (62.5)	39 (79.6)	38 (79.2)	72 (81.8)	69 (75.8)	80 (60.6)	40 (75.5)	NA	80 (89.9)	NA	25 (47.2)	NA	50 (75.8)	NA	NA	96 (72.7)	96 (80.0)	41 (53.9)	29 (67.4)	114 (83.2)	43 (91.5)	40 (90.9)	58 (82.9)	230 (65.0)	37 (84.1)	71 (94.7)	38 (70.4)	56 (71.8)	32 (78.0)	<0.0001*
Community hospital, n (%)	Yes		3235 (90.9)	38 (82.6)	62 (88.6)	49 (86.0)	225 (93.0)	70 (94.6)	25 (83.3)	148 (96.1)	86 (91.5)	106 (97.2)	26 (96.3)	125 (91.2)	64 (86.5)	84 (98.8)	49 (92.5)	73 (83.0)	44 (89.8)	41 (85.4)	81 (92.0)	86 (94.5)	116 (87.9)	47 (88.7)	35 (97.2)	84 (94.4)	25 (92.6)	51 (96.2)	21 (91.3)	57 (86.4)	22 (91.7)	26 (89.7)	104 (78.8)	115 (95.8)	66 (86.8)	42 (97.7)	119 (86.9)	44 (93.6)	44 (100.0)	61 (87.1)	318 (89.8)	41 (93.2)	68 (90.7)	51 (94.4)	70 (89.7)	39 (95.1)	<0.0001*
Ownership, n (%)	federal_government		44 (1.2)	NA	NA	NA	NA	NA	NA	NA	NA	NA	NA	NA	NA	NA	NA	NA	NA	NA	NA	NA	NA	NA	NA	NA	NA	NA	NA	NA	NA	NA	NA	NA	NA	NA	NA	NA	NA	NA	NA	NA	NA	NA	NA	NA	<0.0001*
	nonfederal_government		649 (18.2)	NA	NA	NA	37 (15.3)	NA	NA	NA	NA	52 (47.7)	NA	NA	NA	32 (37.6)	NA	27 (30.7)	NA	NA	NA	NA	35 (26.5)	NA	NA	22 (24.7)	NA	NA	NA	NA	NA	NA	42 (31.8)	NA	26 (34.2)	NA	NA	NA	NA	NA	84 (23.7)	NA	NA	NA	NA	NA
	non_profit_nongovernment		2209 (62.1)	NA	46 (65.7)	43 (75.4)	171 (70.7)	47 (63.5)	25 (83.3)	71 (46.1)	59 (62.8)	53 (48.6)	NA	109 (79.6)	45 (60.8)	39 (45.9)	39 (73.6)	34 (38.6)	42 (85.7)	43 (89.6)	73 (83.0)	73 (80.2)	68 (51.5)	31 (58.5)	32 (88.9)	59 (66.3)	25 (92.6)	39 (73.6)	NA	51 (77.3)	NA	NA	87 (65.9)	99 (82.5)	21 (27.6)	33 (76.7)	112 (81.8)	25 (53.2)	41 (93.2)	29 (41.4)	100 (28.2)	28 (63.6)	46 (61.3)	35 (64.8)	68 (87.2)	27 (65.9)
	for_profit		658 (18.5)	NA	18 (25.7)	NA	32 (13.2)	NA	NA	61 (39.6)	NA	NA	NA	NA	NA	NA	NA	27 (30.7)	NA	NA	NA	NA	29 (22.0)	NA	NA	NA	NA	NA	NA	NA	NA	NA	NA	NA	25 (32.9)	NA	NA	NA	NA	24 (34.3)	167 (47.2)	13 (29.5)	22 (29.3)	NA	NA	NA
Delivery system, n (%)	Centralized Health System		488 (13.7)	NA	NA	NA	38 (15.7)	NA	NA	21 (13.6)	NA	NA	NA	NA	NA	NA	NA	NA	NA	NA	32 (36.4)	NA	NA	NA	NA	22 (24.7)	NA	NA	NA	31 (47.0)	NA	NA	30 (22.7)	28 (23.3)	NA	NA	NA	NA	NA	NA	NA	22 (50.0)	NA	NA	NA	NA	<0.0001*
	Centralized Physician/Insurance Health System		187 (5.3)	NA	NA	NA	NA	NA	NA	NA	NA	NA	NA	NA	NA	NA	NA	NA	NA	NA	NA	NA	NA	NA	NA	NA	NA	NA	NA	NA	NA	NA	NA	NA	NA	NA	27 (19.7)	NA	NA	NA	24 (6.8)	NA	NA	NA	NA	NA
	Moderately Centralized Health System		684 (19.2)	NA	NA	NA	49 (20.2)	NA	NA	NA	NA	NA	NA	34 (24.8)	NA	NA	NA	32 (36.4)	NA	NA	NA	22 (24.2)	33 (25.0)	29 (54.7)	NA	39 (43.8)	NA	NA	NA	NA	NA	NA	NA	29 (24.2)	23 (30.3)	NA	34 (24.8)	NA	NA	NA	40 (11.3)	NA	NA	NA	23 (29.5)	21 (51.2)
	Decentralized Health System		632 (17.8)	NA	NA	NA	71 (29.3)	22 (29.7)	NA	63 (40.9)	NA	62 (56.9)	NA	NA	NA	NA	NA	NA	NA	NA	NA	24 (26.4)	NA	NA	NA	NA	NA	NA	NA	NA	NA	NA	NA	NA	NA	NA	NA	NA	32 (72.7)	NA	59 (16.7)	NA	NA	NA	26 (33.3)	NA
	Independent Hospital System		615 (17.3)	22 (47.8)	NA	NA	27 (11.2)	NA	NA	34 (22.1)	39 (41.5)	NA	NA	26 (19.0)	NA	NA	NA	NA	NA	NA	NA	NA	NA	NA	NA	NA	NA	NA	NA	NA	NA	NA	40 (30.3)	27 (22.5)	NA	NA	29 (21.2)	NA	NA	NA	91 (25.7)	NA	NA	NA	NA	NA
	None		954 (26.8)	NA	23 (32.9)	NA	53 (21.9)	NA	NA	NA	25 (26.6)	33 (30.3)	NA	34 (24.8)	29 (39.2)	49 (57.6)	NA	33 (37.5)	NA	NA	NA	22 (24.2)	52 (39.4)	NA	24 (66.7)	NA	NA	28 (52.8)	NA	NA	NA	NA	36 (27.3)	24 (20.0)	35 (46.1)	NA	23 (16.8)	NA	NA	NA	124 (35.0)	NA	NA	NA	22 (28.2)	NA
Children hospital, n(%)	True		75 (2.1)	NA	NA	NA	NA	NA	NA	NA	NA	NA	NA	NA	NA	NA	NA	NA	NA	NA	NA	NA	NA	NA	NA	NA	NA	NA	NA	NA	NA	NA	NA	NA	NA	NA	NA	NA	NA	NA	NA	NA	NA	NA	NA	NA
Teaching hospital, n (%)	Yes		1742 (48.9)	NA	27 (38.6)	37 (64.9)	162 (66.9)	30 (40.5)	25 (83.3)	88 (57.1)	44 (46.8)	NA	NA	68 (49.6)	31 (41.9)	NA	21 (39.6)	39 (44.3)	36 (73.5)	37 (77.1)	44 (50.0)	24 (26.4)	55 (41.7)	23 (43.4)	NA	48 (53.9)	NA	NA	NA	48 (72.7)	NA	NA	102 (77.3)	76 (63.3)	24 (31.6)	21 (48.8)	97 (70.8)	25 (53.2)	NA	31 (44.3)	128 (36.2)	NA	49 (65.3)	38 (70.4)	35 (44.9)	NA	<0.0001*
Major teaching hospital, n (%)	Yes		205 (5.8)	NA	NA	NA	NA	NA	NA	NA	NA	NA	NA	NA	NA	NA	NA	NA	NA	NA	NA	NA	NA	NA	NA	NA	NA	NA	NA	NA	NA	NA	NA	NA	NA	NA	NA	NA	NA	NA	NA	NA	NA	NA	NA	NA	<0.0001*
Minor teaching hospital, n (%)	Yes		1537 (43.2)	NA	26 (37.1)	31 (54.4)	146 (60.3)	27 (36.5)	NA	78 (50.6)	40 (42.6)	NA	NA	55 (40.1)	29 (39.2)	NA	NA	35 (39.8)	28 (57.1)	32 (66.7)	42 (47.7)	21 (23.1)	47 (35.6)	22 (41.5)	NA	41 (46.1)	NA	NA	NA	41 (62.1)	NA	NA	84 (63.6)	65 (54.2)	23 (30.3)	21 (48.8)	86 (62.8)	22 (46.8)	NA	28 (40.0)	114 (32.2)	NA	44 (58.7)	36 (66.7)	32 (41.0)	NA	<0.0001*
Bed size, n (%)	6-24 beds		480 (13.5)	NA	NA	NA	NA	NA	NA	NA	NA	36 (33.0)	NA	NA	NA	26 (30.6)	NA	NA	NA	NA	NA	24 (26.4)	NA	NA	NA	NA	NA	NA	NA	NA	NA	NA	NA	NA	NA	NA	NA	NA	NA	NA	83 (23.4)	NA	NA	NA	NA	NA	<0.0001*
	25-49 beds		761 (21.4)	NA	NA	NA	21 (8.7)	25 (33.8)	NA	NA	NA	37 (33.9)	NA	28 (20.4)	NA	30 (35.3)	22 (41.5)	28 (31.8)	NA	NA	25 (28.4)	NA	34 (25.8)	NA	NA	NA	NA	NA	NA	NA	NA	NA	NA	32 (26.7)	24 (31.6)	NA	NA	NA	NA	NA	78 (22.0)	NA	NA	NA	22 (28.2)	NA
	50-99 beds		635 (17.8)	NA	NA	NA	34 (14.0)	NA	NA	28 (18.2)	NA	NA	NA	24 (17.5)	NA	NA	NA	NA	NA	NA	NA	NA	26 (19.7)	NA	NA	NA	NA	NA	NA	NA	NA	NA	NA	NA	NA	NA	34 (24.8)	NA	NA	NA	69 (19.5)	NA	NA	NA	NA	NA
	100-199 beds		671 (18.8)	NA	NA	NA	61 (25.2)	NA	NA	35 (22.7)	26 (27.7)	NA	NA	32 (23.4)	NA	NA	NA	NA	NA	NA	NA	NA	21 (15.9)	NA	NA	27 (30.3)	NA	NA	NA	NA	NA	NA	32 (24.2)	NA	NA	NA	37 (27.0)	NA	NA	NA	38 (10.7)	NA	NA	NA	NA	NA
	200-299 beds		380 (10.7)	NA	NA	NA	45 (18.6)	NA	NA	27 (17.5)	NA	NA	NA	NA	NA	NA	NA	NA	NA	NA	NA	NA	NA	NA	NA	NA	NA	NA	NA	NA	NA	NA	29 (22.0)	NA	NA	NA	NA	NA	NA	NA	30 (8.5)	NA	NA	NA	NA	NA
	300-399 beds		245 (6.9)	NA	NA	NA	35 (14.5)	NA	NA	NA	NA	NA	NA	NA	NA	NA	NA	NA	NA	NA	NA	NA	NA	NA	NA	NA	NA	NA	NA	NA	NA	NA	NA	NA	NA	NA	NA	NA	NA	NA	20 (5.6)	NA	NA	NA	NA	NA
	400-499 beds		128 (3.6)	NA	NA	NA	21 (8.7)	NA	NA	NA	NA	NA	NA	NA	NA	NA	NA	NA	NA	NA	NA	NA	NA	NA	NA	NA	NA	NA	NA	NA	NA	NA	NA	NA	NA	NA	NA	NA	NA	NA	NA	NA	NA	NA	NA	NA
	500 or more beds		260 (7.3)	NA	NA	NA	NA	NA	NA	21 (13.6)	NA	NA	NA	NA	NA	NA	NA	NA	NA	NA	NA	NA	NA	NA	NA	NA	NA	NA	NA	NA	NA	NA	24 (18.2)	NA	NA	NA	NA	NA	NA	NA	27 (7.6)	NA	NA	NA	NA	NA
Joint Commission accreditation, n (%)	Yes		2348 (66.0)	NA	37 (52.9)	40 (70.2)	216 (89.3)	57 (77.0)	30 (100.0)	138 (89.6)	56 (59.6)	23 (21.1)	NA	92 (67.2)	48 (64.9)	23 (27.1)	40 (75.5)	56 (63.6)	45 (91.8)	47 (97.9)	68 (77.3)	38 (41.8)	86 (65.2)	NA	NA	75 (84.3)	NA	NA	NA	56 (84.8)	NA	NA	109 (82.6)	84 (70.0)	30 (39.5)	NA	106 (77.4)	31 (66.0)	NA	59 (84.3)	226 (63.8)	29 (65.9)	56 (74.7)	28 (51.9)	45 (57.7)	29 (70.7)	<0.0001*
Critical access hospital, n (%)	Yes		830 (23.3)	NA	NA	NA	26 (10.7)	NA	NA	NA	NA	75 (68.8)	NA	28 (20.4)	NA	47 (55.3)	NA	NA	NA	NA	22 (25.0)	53 (58.2)	34 (25.8)	NA	25 (69.4)	NA	NA	33 (62.3)	NA	NA	NA	NA	NA	22 (18.3)	22 (28.9)	22 (51.2)	NA	NA	33 (75.0)	NA	67 (18.9)	NA	NA	NA	27 (34.6)	NA	<0.0001*
Rural referral center, n (%)	Yes		533 (15.0)	NA	NA	NA	47 (19.4)	NA	NA	38 (24.7)	NA	NA	NA	28 (20.4)	NA	NA	NA	NA	NA	NA	NA	NA	NA	NA	NA	NA	NA	NA	NA	NA	NA	NA	31 (23.5)	29 (24.2)	NA	NA	35 (25.5)	NA	NA	NA	30 (8.5)	NA	NA	NA	NA	NA	<0.0001*
Operation of subsidiary hospital, n (%)	Yes		469 (13.2)	NA	NA	NA	41 (16.9)	NA	NA	NA	NA	NA	NA	25 (18.2)	NA	10 (11.8)	NA	NA	NA	NA	NA	NA	NA	NA	NA	NA	NA	NA	NA	NA	NA	NA	NA	21 (17.5)	NA	NA	35 (25.5)	NA	NA	NA	37 (10.5)	NA	NA	NA	NA	NA	<0.0001*
Frontline facility, n (%)	Yes		370 (10.4)	NA	NA	NA	30 (12.4)	NA	NA	39 (25.3)	NA	NA	NA	NA	NA	NA	NA	NA	NA	NA	NA	NA	NA	NA	NA	NA	NA	NA	NA	21 (31.8)	NA	NA	22 (16.7)	NA	NA	NA	NA	NA	NA	NA	31 (8.8)	NA	NA	NA	NA	NA	<0.0001*
Healthcare payer mix
Medicare inpatient days percentage, mean (SD)		1	51.6 (22.0)	48.4 (23.8)	55.5 (23.5)	48.5 (21.1)	44.8 (17.9)	48.7 (18.5)	47.7 (20.1)	56.1 (15.6)	47.8 (19.9)	59.5 (26.6)	57.4 (13.1)	55.5 (21.0)	51.9 (21.0)	58.0 (26.9)	53.4 (17.3)	50.4 (21.2)	51.3 (20.1)	46.2 (19.8)	56.2 (20.3)	47.0 (23.9)	54.3 (26.0)	46.4 (26.5)	45.2 (25.5)	53.1 (15.5)	45.9 (19.0)	55.9 (17.9)	59.8 (21.5)	49.8 (19.7)	51.8 (16.5)	49.5 (23.3)	40.0 (23.6)	57.3 (16.0)	52.0 (23.3)	54.3 (19.8)	52.4 (21.4)	56.9 (18.9)	54.1 (24.9)	52.9 (22.2)	52.5 (25.8)	44.5 (20.7)	55.3 (18.7)	51.1 (17.3)	53.4 (23.8)	54.9 (20.0)	<0.0001*
Medicaid inpatient days percentage, mean (SD)		1	19.0 (15.7)	17.2 (13.3)	17.6 (15.6)	20.7 (13.2)	29.6 (19.5)	21.0 (14.5)	21.6 (13.4)	12.7 (7.8)	21.7 (17.8)	14.3 (13.1)	18.1 (10.4)	18.4 (13.9)	20.4 (13.5)	14.4 (14.4)	22.2 (13.5)	25.8 (17.5)	20.7 (15.0)	23.3 (15.1)	19.4 (15.8)	27.0 (19.5)	18.7 (18.3)	19.2 (21.2)	27.5 (20.4)	19.7 (9.6)	20.2 (15.8)	17.8 (11.7)	10.1 (5.7)	21.3 (16.8)	21.4 (13.5)	17.5 (17.4)	23.9 (19.3)	17.5 (8.9)	16.6 (16.6)	21.4 (13.1)	18.9 (12.9)	12.2 (8.5)	19.4 (15.3)	14.5 (11.3)	10.2 (12.7)	18.3 (10.0)	15.8 (8.9)	21.4 (12.1)	16.2 (14.8)	21.4 (17.1)	<0.0001*
Hospital Interoperability capability
Core index, mean (SD)		468	3.5 (1.8)	2.7 (1.6)	3.2 (2.1)	3.1 (1.5)	3.5 (1.8)	3.4 (1.6)	4.4 (1.9)	4.0 (1.4)	2.9 (1.5)	3.0 (1.6)	3.4 (1.6)	3.8 (1.7)	3.2 (1.7)	2.7 (1.8)	3.6 (2.0)	3.2 (1.9)	4.4 (2.0)	4.3 (1.6)	4.0 (1.9)	4.3 (1.4)	3.0 (1.6)	3.7 (2.1)	2.8 (1.6)	4.1 (1.8)	4.1 (1.8)	3.1 (2.1)	3.1 (1.8)	3.7 (1.7)	3.6 (1.8)	3.3 (1.4)	3.4 (1.7)	3.8 (1.8)	2.9 (2.4)	3.8 (1.8)	4.1 (1.9)	4.3 (1.1)	4.1 (1.0)	3.3 (1.3)	2.8 (1.9)	4.2 (1.5)	4.7 (1.5)	4.1 (1.8)	4.2 (1.5)	4.0 (2.0)	<0.0001*
Friction index, mean (SD)		468	0.8 (0.4)	0.6 (0.4)	0.7 (0.4)	0.6 (0.3)	0.9 (0.5)	0.8 (0.3)	1.0 (0.4)	0.9 (0.3)	0.6 (0.4)	0.7 (0.4)	0.8 (0.4)	0.9 (0.4)	0.7 (0.4)	0.8 (0.5)	0.8 (0.5)	0.9 (0.5)	0.8 (0.4)	0.9 (0.4)	0.8 (0.4)	0.9 (0.4)	0.7 (0.4)	0.9 (0.5)	0.7 (0.4)	0.9 (0.5)	0.9 (0.5)	0.7 (0.5)	0.7 (0.5)	0.9 (0.4)	1.1 (0.4)	0.7 (0.3)	0.7 (0.4)	0.8 (0.3)	0.7 (0.4)	1.0 (0.5)	0.9 (0.5)	0.9 (0.4)	1.0 (0.5)	0.7 (0.4)	0.7 (0.4)	1.0 (0.3)	1.0 (0.3)	1.1 (0.5)	1.0 (0.4)	0.8 (0.5)	<0.0001*
Geographic community characteristics
Hospital Service Area geographic socioeconomic context
Rural urban category, n (%)	Metro		2398 (67.4)	35 (76.1)	37 (52.9)	51 (89.5)	219 (90.5)	47 (63.5)	28 (93.3)	144 (93.5)	65 (69.1)	32 (29.4)	12 (44.4)	103 (75.2)	46 (62.2)	27 (31.8)	27 (50.9)	67 (76.1)	46 (93.9)	43 (89.6)	54 (61.4)	37 (40.7)	81 (61.4)	NA	NA	57 (64.0)	NA	NA	NA	66 (100.0)	NA	25 (86.2)	107 (81.1)	87 (72.5)	37 (48.7)	22 (51.2)	109 (79.6)	38 (80.9)	NA	53 (75.7)	260 (73.4)	31 (70.5)	63 (84.0)	42 (77.8)	43 (55.1)	23 (56.1)	<0.0001*
	Micro		522 (14.7)	NA	NA	NA	NA	NA	NA	NA	NA	NA	NA	NA	22 (29.7)	NA	NA	NA	NA	NA	NA	22 (24.2)	NA	NA	NA	NA	NA	NA	NA	NA	NA	NA	NA	27 (22.5)	NA	NA	21 (15.3)	NA	NA	NA	34 (9.6)	NA	NA	NA	NA	NA
	Rural		640 (18.0)	NA	NA	NA	NA	NA	NA	NA	NA	60 (55.0)	NA	NA	NA	41 (48.2)	NA	NA	NA	NA	NA	32 (35.2)	34 (25.8)	NA	21 (58.3)	NA	18 (66.7)	27 (50.9)	NA	NA	NA	NA	NA	NA	NA	NA	NA	NA	24 (54.5)	NA	60 (16.9)	NA	NA	NA	NA	NA
National area deprivation index, mean (SD)		4	57.8 (24.9)	78.6 (11.5)	83.0 (9.5)	45.8 (20.8)	20.1 (17.3)	35.8 (21.1)	39.4 (14.1)	50.2 (18.3)	70.2 (18.9)	74.0 (10.4)	51.6 (14.1)	60.9 (22.0)	72.7 (10.4)	76.8 (15.1)	76.2 (14.9)	74.9 (13.9)	23.6 (17.0)	35.0 (18.2)	70.5 (17.1)	62.9 (14.5)	72.7 (13.4)	86.4 (8.4)	57.1 (16.9)	63.9 (20.7)	70.9 (14.0)	73.1 (12.6)	41.3 (15.6)	26.2 (13.4)	69.5 (17.6)	42.9 (12.6)	37.6 (30.0)	69.6 (13.0)	80.6 (9.0)	43.2 (15.0)	57.0 (18.5)	70.5 (14.8)	73.9 (10.4)	66.3 (17.5)	64.6 (19.1)	36.0 (10.9)	48.9 (21.8)	34.0 (18.0)	60.4 (13.3)	83.2 (10.4)	<0.0001*
Overall Social Vulnerability Index, mean (SD)		5	0.5 (0.2)	0.6 (0.1)	0.6 (0.1)	0.7 (0.1)	0.7 (0.2)	0.4 (0.2)	0.5 (0.2)	0.7 (0.1)	0.7 (0.1)	0.3 (0.1)	0.5 (0.2)	0.5 (0.2)	0.4 (0.1)	0.4 (0.2)	0.5 (0.1)	0.7 (0.2)	0.4 (0.2)	0.5 (0.2)	0.6 (0.2)	0.4 (0.2)	0.5 (0.1)	0.7 (0.1)	0.4 (0.2)	0.6 (0.2)	0.3 (0.1)	0.3 (0.1)	0.3 (0.1)	0.5 (0.2)	0.5 (0.2)	0.6 (0.2)	0.5 (0.2)	0.5 (0.2)	0.7 (0.1)	0.6 (0.2)	0.4 (0.2)	0.7 (0.1)	0.3 (0.2)	0.6 (0.1)	0.7 (0.2)	0.4 (0.1)	0.4 (0.2)	0.6 (0.2)	0.4 (0.2)	0.4 (0.1)	<0.0001*
Social Vulnerability Index Theme 1, mean (SD)		5	0.5 (0.2)	0.7 (0.1)	0.6 (0.1)	0.6 (0.2)	0.6 (0.2)	0.4 (0.2)	0.3 (0.2)	0.7 (0.2)	0.7 (0.1)	0.3 (0.1)	0.5 (0.2)	0.5 (0.2)	0.4 (0.1)	0.4 (0.2)	0.6 (0.2)	0.7 (0.2)	0.3 (0.2)	0.3 (0.2)	0.5 (0.2)	0.3 (0.2)	0.5 (0.2)	0.8 (0.1)	0.4 (0.2)	0.6 (0.2)	0.3 (0.1)	0.3 (0.1)	0.3 (0.1)	0.4 (0.3)	0.6 (0.2)	0.6 (0.1)	0.4 (0.2)	0.4 (0.2)	0.6 (0.1)	0.5 (0.1)	0.4 (0.2)	0.7 (0.1)	0.4 (0.2)	0.6 (0.2)	0.7 (0.2)	0.3 (0.1)	0.4 (0.2)	0.5 (0.2)	0.3 (0.2)	0.5 (0.1)	<0.0001*
Social Vulnerability Index Theme 2, mean (SD)		3	0.5 (0.2)	0.6 (0.1)	0.6 (0.2)	0.6 (0.2)	0.6 (0.2)	0.4 (0.2)	0.5 (0.2)	0.7 (0.1)	0.6 (0.2)	0.4 (0.2)	0.6 (0.2)	0.5 (0.1)	0.5 (0.2)	0.5 (0.2)	0.5 (0.2)	0.6 (0.2)	0.4 (0.2)	0.5 (0.1)	0.5 (0.2)	0.5 (0.2)	0.5 (0.1)	0.6 (0.2)	0.3 (0.2)	0.6 (0.2)	0.3 (0.2)	0.5 (0.2)	0.3 (0.1)	0.5 (0.2)	0.6 (0.2)	0.6 (0.1)	0.5 (0.2)	0.5 (0.2)	0.7 (0.1)	0.6 (0.2)	0.5 (0.1)	0.6 (0.1)	0.4 (0.2)	0.5 (0.2)	0.7 (0.2)	0.4 (0.1)	0.4 (0.2)	0.5 (0.2)	0.5 (0.2)	0.3 (0.1)	<0.0001*
Social Vulnerability Index Theme 3, mean (SD)		1	0.6 (0.2)	0.7 (0.1)	0.5 (0.2)	0.7 (0.1)	0.8 (0.1)	0.6 (0.1)	0.6 (0.1)	0.7 (0.1)	0.7 (0.2)	0.3 (0.1)	0.5 (0.2)	0.5 (0.3)	0.3 (0.2)	0.4 (0.2)	0.3 (0.2)	0.7 (0.2)	0.6 (0.2)	0.7 (0.2)	0.5 (0.2)	0.4 (0.1)	0.4 (0.2)	0.7 (0.2)	0.4 (0.2)	0.6 (0.2)	0.3 (0.1)	0.3 (0.2)	0.3 (0.1)	0.7 (0.2)	0.8 (0.2)	0.7 (0.2)	0.6 (0.2)	0.4 (0.2)	0.7 (0.1)	0.5 (0.1)	0.4 (0.2)	0.7 (0.1)	0.4 (0.2)	0.5 (0.2)	0.8 (0.1)	0.5 (0.1)	0.6 (0.2)	0.6 (0.2)	0.4 (0.2)	0.2 (0.1)	<0.0001*
Social Vulnerability Index Theme 4, mean (SD)		3	0.5 (0.2)	0.5 (0.1)	0.4 (0.1)	0.7 (0.1)	0.7 (0.2)	0.5 (0.1)	0.5 (0.1)	0.7 (0.1)	0.6 (0.2)	0.3 (0.2)	0.5 (0.2)	0.5 (0.2)	0.4 (0.2)	0.4 (0.2)	0.5 (0.2)	0.6 (0.1)	0.6 (0.3)	0.5 (0.2)	0.6 (0.2)	0.5 (0.2)	0.5 (0.1)	0.6 (0.2)	0.4 (0.2)	0.6 (0.2)	0.3 (0.2)	0.3 (0.2)	0.4 (0.1)	0.6 (0.2)	0.4 (0.1)	0.5 (0.1)	0.6 (0.2)	0.5 (0.2)	0.5 (0.2)	0.6 (0.2)	0.5 (0.2)	0.6 (0.1)	0.4 (0.2)	0.5 (0.1)	0.6 (0.2)	0.5 (0.2)	0.5 (0.2)	0.6 (0.2)	0.5 (0.2)	0.3 (0.1)	<0.0001*
County Digital Infrastructure
at least one device (%), mean (SD)		30	93.8 (3.2)	91.9 (4.0)	92.3 (3.0)	94.7 (5.9)	96.1 (1.4)	95.7 (2.8)	nan (nan)	95.7 (1.9)	93.3 (3.2)	92.1 (3.0)	94.9 (2.8)	93.6 (2.9)	93.0 (3.5)	93.8 (2.7)	93.0 (3.0)	91.6 (3.0)	94.8 (1.7)	95.1 (2.5)	93.4 (2.3)	93.5 (2.1)	93.2 (2.9)	90.4 (3.9)	92.0 (3.9)	93.1 (3.7)	92.6 (2.9)	92.9 (2.8)	95.0 (1.5)	95.2 (1.3)	90.7 (6.0)	95.6 (1.7)	93.7 (2.1)	93.1 (2.3)	93.5 (2.4)	94.9 (2.3)	92.7 (2.4)	93.4 (3.5)	91.6 (3.7)	93.3 (2.6)	94.6 (3.2)	97.2 (2.0)	94.0 (4.1)	96.2 (1.7)	93.2 (2.6)	89.3 (3.9)	<0.0001*
broadband connection (%), mean (SD)		30	88.0 (5.2)	84.4 (6.1)	84.0 (5.1)	88.1 (9.0)	92.0 (2.5)	91.1 (4.5)	nan (nan)	89.9 (2.9)	85.9 (6.4)	86.1 (3.5)	90.1 (4.0)	88.3 (4.0)	87.3 (4.3)	87.1 (4.9)	87.0 (4.3)	84.2 (6.4)	91.2 (2.3)	89.8 (4.9)	87.4 (3.8)	87.9 (3.3)	86.8 (4.7)	80.2 (8.4)	85.0 (6.0)	87.0 (5.8)	85.0 (3.4)	87.0 (4.5)	90.8 (2.7)	91.8 (2.6)	81.4 (9.9)	89.9 (1.5)	89.3 (3.0)	88.0 (3.1)	85.8 (4.9)	88.9 (4.5)	88.4 (3.5)	86.4 (5.2)	85.3 (6.2)	87.1 (4.3)	88.1 (5.4)	91.4 (4.4)	88.6 (6.2)	91.8 (3.2)	88.1 (3.7)	83.4 (4.5)	<0.0001*
internet connection (%), mean (SD)		30	90.8 (4.7)	87.5 (5.6)	86.9 (4.9)	90.7 (8.7)	94.1 (2.1)	93.5 (4.1)	nan (nan)	92.9 (2.5)	88.9 (5.7)	89.4 (3.5)	92.8 (3.6)	91.2 (3.7)	89.9 (4.3)	89.9 (4.4)	89.9 (4.2)	86.7 (5.8)	93.6 (1.9)	92.7 (3.8)	90.2 (3.5)	90.8 (3.2)	89.8 (4.3)	84.3 (6.0)	88.1 (6.2)	89.7 (5.4)	89.4 (4.0)	90.1 (4.1)	93.5 (2.0)	93.7 (2.2)	85.7 (8.3)	92.8 (1.9)	91.8 (2.6)	90.7 (2.8)	88.7 (4.3)	92.0 (4.2)	90.7 (3.0)	89.8 (4.8)	88.5 (5.0)	89.8 (3.8)	90.7 (5.0)	95.2 (4.0)	91.2 (5.6)	94.4 (2.5)	91.1 (3.4)	86.6 (4.2)	<0.0001*
Hospital Service Area Healthcare Access and provider shortage
Primary Health Professional Shortage Score, mean (SD)		0	8.5 (7.4)	12.5 (6.1)	11.8 (5.8)	7.1 (7.7)	3.3 (5.7)	6.2 (7.3)	8.9 (4.7)	10.7 (6.6)	13.0 (8.1)	8.6 (6.8)	11.4 (5.9)	9.7 (7.8)	8.9 (7.0)	7.6 (6.5)	13.5 (7.3)	10.8 (5.7)	2.9 (6.1)	9.0 (9.0)	10.2 (6.4)	8.9 (6.1)	13.0 (7.3)	16.6 (5.7)	12.3 (5.2)	13.0 (6.9)	7.4 (7.1)	6.7 (6.7)	2.3 (4.0)	0.3 (1.7)	14.1 (6.0)	12.5 (4.5)	8.7 (7.8)	5.5 (7.4)	12.5 (5.7)	9.8 (5.7)	0.6 (2.5)	9.1 (6.9)	10.5 (6.7)	10.3 (5.9)	7.0 (7.0)	5.1 (5.4)	7.2 (7.1)	12.3 (4.9)	6.1 (6.5)	15.1 (3.9)	<0.0001*
Dental Health Professional Shortage Score, mean (SD)		0	7.9 (8.1)	8.5 (8.7)	5.9 (7.7)	8.4 (8.1)	2.4 (5.8)	5.3 (6.8)	12.4 (7.1)	12.1 (7.2)	11.4 (8.8)	6.9 (7.2)	11.0 (6.0)	8.7 (8.4)	7.3 (7.9)	5.1 (6.8)	10.7 (8.9)	12.8 (6.3)	2.2 (4.7)	8.1 (8.5)	9.2 (8.6)	9.3 (6.7)	12.2 (8.0)	13.7 (5.7)	11.2 (6.7)	13.9 (7.2)	3.4 (5.1)	4.3 (6.1)	3.5 (6.7)	0.6 (2.8)	15.1 (6.1)	14.1 (6.0)	7.5 (9.0)	6.9 (8.5)	12.4 (6.7)	13.4 (5.5)	5.4 (7.5)	10.2 (7.0)	9.6 (7.3)	11.2 (7.0)	3.6 (6.4)	3.8 (6.7)	9.3 (7.6)	8.7 (7.1)	6.6 (7.6)	16.5 (4.6)	<0.0001*
Mental Health Health Professional Shortage Score, mean (SD)		0	11.8 (7.1)	15.0 (4.0)	12.0 (7.3)	7.6 (8.5)	6.8 (8.1)	14.0 (4.7)	16.5 (1.5)	14.8 (5.0)	12.2 (6.2)	14.0 (5.7)	16.6 (0.8)	11.7 (7.3)	14.6 (2.8)	12.5 (6.9)	14.0 (6.3)	17.0 (3.9)	1.8 (4.9)	7.8 (8.3)	10.7 (6.7)	13.8 (5.6)	13.9 (6.4)	12.3 (5.7)	15.8 (5.6)	14.4 (6.0)	10.1 (7.7)	11.7 (6.1)	2.8 (5.6)	1.0 (4.0)	17.4 (4.0)	15.1 (3.7)	8.8 (8.3)	11.7 (6.9)	15.5 (3.7)	14.1 (5.6)	1.4 (4.0)	14.7 (3.2)	18.5 (1.5)	13.5 (5.8)	14.1 (3.7)	11.0 (4.9)	15.3 (2.6)	12.8 (6.9)	7.4 (7.4)	15.0 (5.9)	<0.0001*
Medical Underserve Area Score, mean (SD)		0	22.5 (27.7)	43.2 (22.3)	28.8 (27.8)	21.8 (27.2)	13.2 (24.2)	17.8 (27.9)	11.2 (22.9)	33.0 (27.0)	36.6 (26.2)	15.3 (26.3)	24.1 (29.7)	13.7 (23.4)	24.4 (30.0)	27.0 (27.7)	24.4 (27.3)	40.8 (25.4)	12.8 (24.7)	17.7 (26.7)	24.4 (30.1)	30.6 (28.7)	20.7 (26.6)	37.5 (18.4)	38.4 (28.4)	28.1 (26.0)	35.9 (28.2)	23.9 (28.8)	14.6 (25.4)	12.4 (23.2)	32.6 (27.3)	24.4 (28.0)	17.4 (25.7)	16.6 (26.5)	26.3 (28.4)	21.6 (28.6)	10.4 (21.8)	25.1 (28.6)	40.3 (27.4)	36.8 (27.8)	17.5 (26.6)	4.9 (15.9)	28.3 (29.1)	21.4 (28.3)	9.4 (21.3)	36.4 (27.1)	<0.0001*
Elders Medical Underservice Area Score, mean (SD)		0	1.8 (5.1)	3.9 (7.4)	1.2 (4.0)	2.5 (6.5)	0.4 (2.4)	1.1 (4.5)	0.0 (0.0)	0.9 (3.2)	2.9 (6.6)	1.6 (3.9)	1.1 (4.0)	0.9 (3.5)	5.2 (8.1)	0.4 (2.0)	2.8 (5.7)	3.7 (7.1)	0.8 (3.7)	1.4 (4.1)	2.8 (6.2)	2.2 (4.7)	0.6 (2.8)	0.7 (3.4)	3.0 (6.5)	0.3 (1.9)	0.0 (0.0)	0.8 (3.3)	1.6 (5.4)	0.1 (0.6)	2.0 (5.5)	2.0 (5.5)	1.1 (4.3)	1.6 (5.2)	3.3 (6.9)	1.5 (4.0)	0.1 (1.2)	1.4 (4.6)	2.0 (4.8)	6.3 (7.4)	3.8 (7.1)	0.0 (0.0)	4.9 (7.2)	0.0 (0.0)	0.5 (3.0)	3.1 (6.1)	<0.0001*
Infant Medical Underservice Area Score, mean (SD)		0	3.2 (8.4)	5.2 (10.0)	2.1 (7.0)	4.1 (9.6)	0.9 (4.7)	1.4 (5.9)	0.0 (0.0)	2.7 (7.8)	4.2 (9.1)	4.1 (9.5)	1.9 (6.9)	1.6 (6.0)	7.6 (11.7)	1.2 (5.5)	5.4 (10.6)	5.1 (9.9)	1.1 (5.2)	2.5 (7.1)	5.0 (10.2)	4.6 (9.7)	1.0 (5.0)	0.9 (4.6)	5.0 (10.4)	0.9 (4.7)	0.0 (0.0)	2.0 (6.9)	2.3 (7.5)	0.4 (3.2)	3.2 (8.8)	3.4 (8.8)	1.6 (6.2)	2.4 (7.5)	5.1 (10.3)	3.9 (9.2)	0.4 (3.1)	2.0 (6.7)	4.0 (9.2)	12.0 (12.8)	6.6 (11.3)	0.0 (0.0)	8.9 (12.0)	0.0 (0.0)	0.7 (4.1)	5.2 (10.0)	<0.0001*

### Sheet: TableS8
Variable		AI base implementation score					Model implementation breadth score					Model implementation development score					Model implementation evaluation 2023 score					Model implementation evaluation 2024 score					LLM readiness score
	n	Moran's I	z score	Raw P	P BH	Q Storey	Moran's I	z score	Raw P	P BH	Q Storey	Moran's I	z score	Raw P	P BH	Q Storey	Moran's I	z score	Raw P	P BH	Q Storey	Moran's I	z score	Raw P	P BH	Q Storey	Moran's I	z score	Raw P	P BH	Q Storey
Division
East North Central	497	0.11	4.4	<0.0001	<0.0001	<0.0001	0.09	3.42	0.0006	0.0009	<0.0001	0.13	4.97	<0.0001	<0.0001	<0.0001	0.14	5.5	<0.0001	<0.0001	<0.0001	0.2	6.96	<0.0001	<0.0001	<0.0001	0.12	3.81	0.0001	0.0002	<0.0001
East South Central	222	0.04	1.19	0.23	0.23	0.03	0.08	2.07	0.04	0.04	0.0048	0.1	2.76	0.0057	0.0064	0.0007	0.05	1.49	0.14	0.14	0.02	0.16	3.54	0.0004	0.0005	<0.0001	0.08	1.89	0.06	0.06	0.0066
Mid Atlantic	334	0.12	3.87	0.0001	0.0002	<0.0001	0.12	3.73	0.0002	0.0004	<0.0001	0.19	5.94	<0.0001	<0.0001	<0.0001	0.15	4.83	<0.0001	<0.0001	<0.0001	0.14	3.79	0.0002	0.0003	<0.0001	0.19	5.11	<0.0001	<0.0001	<0.0001
Mountain	305	0.21	6.55	<0.0001	<0.0001	<0.0001	0.23	7.21	<0.0001	<0.0001	<0.0001	0.2	6.28	<0.0001	<0.0001	<0.0001	0.22	6.9	<0.0001	<0.0001	<0.0001	0.28	7.22	<0.0001	<0.0001	<0.0001	0.11	2.49	0.01	0.02	0.0018
New England	139	0.07	1.53	0.13	0.14	0.02	0.06	1.33	0.18	0.18	0.02	0.05	1.19	0.23	0.23	0.03	0.12	2.56	0.01	0.01	0.0013	0.34	5.82	<0.0001	<0.0001	<0.0001	0.11	2.1	0.04	0.04	0.0045
Pacific	367	0.1	3.27	0.0011	0.0014	0.0002	0.1	3.33	0.0009	0.0012	0.0001	0.11	3.73	0.0002	0.0003	<0.0001	0.1	3.6	0.0003	0.0004	<0.0001	0.11	3.08	0.002	0.002	0.0002	0.19	5.09	<0.0001	<0.0001	<0.0001
South Atlantic	565	0.14	5.84	<0.0001	<0.0001	<0.0001	0.15	6.12	<0.0001	<0.0001	<0.0001	0.17	7.1	<0.0001	<0.0001	<0.0001	0.14	5.62	<0.0001	<0.0001	<0.0001	0.1	3.44	0.0006	0.0007	<0.0001	0.13	4.67	<0.0001	<0.0001	<0.0001
West North Central	541	0.23	9	<0.0001	<0.0001	<0.0001	0.21	8.49	<0.0001	<0.0001	<0.0001	0.25	9.8	<0.0001	<0.0001	<0.0001	0.23	9.16	<0.0001	<0.0001	<0.0001	0.25	9.05	<0.0001	<0.0001	<0.0001	0.22	6.49	<0.0001	<0.0001	<0.0001
West South Central	588	0.08	3.59	0.0003	0.0004	<0.0001	0.1	4.23	<0.0001	<0.0001	<0.0001	0.11	4.85	<0.0001	<0.0001	<0.0001	0.1	4.33	<0.0001	<0.0001	<0.0001	0.11	4.05	0.0001	0.0002	<0.0001	0.18	5.9	<0.0001	<0.0001	<0.0001
State
AL	46	0.04	0.85	0.4	0.66	0.46	0.09	1.5	0.13	0.3	0.1	0.1	1.65	0.1	0.2	0.17	-0.04	-0.21	0.84	0.9	0.52	0.06	1.1	0.27	0.45	0.26	-0.07	-0.2	0.84	0.88	0.42
AR	70	0.09	1.78	0.07	0.25	0.17	0.13	2.56	0.01	0.04	0.01	0.14	2.62	0.0088	0.03	0.02	0.06	1.23	0.22	0.37	0.22	0	0.27	0.79	0.89	0.52	0.11	1.8	0.07	0.18	0.08
AZ	57	0.4	6.34	<0.0001	<0.0001	<0.0001	0.43	6.84	<0.0001	<0.0001	<0.0001	0.41	6.62	<0.0001	<0.0001	<0.0001	0.29	4.7	<0.0001	<0.0001	<0.0001	0.24	3.51	0.0004	0.0017	0.001	-0.07	-0.1	0.92	0.92	0.44
CA	242	0.04	1.46	0.15	0.34	0.24	0.06	1.77	0.08	0.21	0.07	0.07	2.09	0.04	0.1	0.08	0.05	1.56	0.12	0.23	0.13	0	0.21	0.83	0.89	0.52	0.12	3.25	0.0012	0.0072	0.0034
CO	74	0.2	3.7	0.0002	0.0012	0.0009	0.21	3.89	0.0001	0.0009	0.0003	0.18	3.37	0.0008	0.0043	0.0035	0.18	3.38	0.0007	0.0038	0.0022	0.14	2.49	0.01	0.04	0.02	-0.05	-0.38	0.7	0.79	0.37
CT	30	-0.15	-1.27	0.2	0.42	0.29	-0.1	-0.72	0.47	0.71	0.25	-0.05	-0.19	0.85	0.88	0.72	-0.12	-0.93	0.35	0.54	0.32	-0.02	0.19	0.85	0.89	0.52	0.07	1.09	0.27	0.4	0.19
FL	154	0.05	1.21	0.23	0.44	0.31	0.12	2.87	0.0041	0.02	0.0077	0.11	2.73	0.0063	0.02	0.02	0.1	2.57	0.01	0.04	0.02	0.04	1.03	0.3	0.47	0.27	0.05	1.24	0.22	0.35	0.17
GA	94	0.22	4.37	<0.0001	<0.0001	<0.0001	0.26	5.1	<0.0001	<0.0001	<0.0001	0.26	5.08	<0.0001	<0.0001	<0.0001	0.22	4.38	<0.0001	<0.0001	<0.0001	0.2	3.62	0.0003	0.0014	0.0008	0.05	1.03	0.3	0.42	0.2
IA	109	0.15	3.18	0.0015	0.0072	0.005	0.15	3.13	0.0018	0.01	0.0039	0.17	3.54	0.0004	0.0029	0.0023	0.11	2.3	0.02	0.07	0.04	0.01	0.42	0.68	0.81	0.47	0.11	2.03	0.04	0.12	0.06
ID	27	-0.1	-0.54	0.59	0.79	0.55	-0.12	-0.77	0.44	0.71	0.25	-0.12	-0.7	0.48	0.74	0.61	-0.09	-0.43	0.67	0.8	0.46	-0.14	-0.65	0.52	0.69	0.4	0.1	1.37	0.17	0.33	0.16
IL	137	0.1	2.36	0.02	0.07	0.05	0.09	2.13	0.03	0.1	0.04	0.14	3.18	0.0015	0.0072	0.0058	0.11	2.52	0.01	0.04	0.02	0.16	3.38	0.0007	0.0025	0.0015	0.15	3.14	0.0017	0.0089	0.0043
IN	74	0.07	1.44	0.15	0.34	0.24	0.05	1.01	0.31	0.58	0.2	0.04	0.86	0.39	0.62	0.51	0.04	1	0.32	0.52	0.3	0.08	1.56	0.12	0.24	0.14	-0.11	-1.3	0.19	0.35	0.17
KS	85	0.09	1.88	0.06	0.21	0.15	0.13	2.49	0.01	0.05	0.02	0.13	2.5	0.01	0.04	0.03	0.14	2.71	0.0067	0.03	0.02	0.23	3.98	0.0001	0.0006	0.0004	0.27	4.23	<0.0001	<0.0001	<0.0001
KY	53	0.04	0.91	0.36	0.63	0.44	0.07	1.26	0.21	0.45	0.16	0.22	3.43	0.0006	0.0037	0.003	0.11	1.94	0.05	0.11	0.07	0.16	2.47	0.01	0.04	0.02	0.27	3.77	0.0002	0.0014	0.0007
LA	88	0.01	0.45	0.65	0.8	0.56	0	0.13	0.9	0.92	0.32	0.02	0.58	0.56	0.81	0.66	-0.01	0.02	0.98	0.98	0.57	0.06	1.12	0.26	0.45	0.26	0.07	1.27	0.2	0.35	0.17
MA	49	-0.09	-0.98	0.33	0.59	0.41	-0.05	-0.46	0.65	0.75	0.26	-0.1	-1.13	0.26	0.44	0.36	-0.08	-0.92	0.36	0.54	0.32	0.02	0.68	0.49	0.68	0.4	-0.15	-1.2	0.23	0.36	0.17
MD	48	-0.07	-0.67	0.5	0.77	0.54	-0.05	-0.46	0.65	0.75	0.26	0.16	2.7	0.007	0.03	0.02	-0.06	-0.6	0.55	0.76	0.44	-0.07	-0.57	0.57	0.74	0.43	-0.1	-0.94	0.35	0.47	0.22
MI	88	0.08	1.58	0.11	0.29	0.2	0.07	1.52	0.13	0.3	0.1	0.09	1.79	0.07	0.17	0.14	0.12	2.4	0.02	0.05	0.03	0.22	3.69	0.0002	0.0011	0.0006	0.06	1.25	0.21	0.35	0.17
MN	91	-0.03	-0.39	0.7	0.83	0.58	-0.04	-0.51	0.61	0.75	0.26	0	0.22	0.83	0.88	0.72	0	0.25	0.81	0.89	0.52	0.06	1.16	0.25	0.44	0.26	0.14	2.59	0.0097	0.04	0.02
MO	132	0.04	1.08	0.28	0.53	0.37	0.02	0.62	0.54	0.75	0.26	0.06	1.59	0.11	0.21	0.17	0.07	1.69	0.09	0.18	0.11	0.08	1.91	0.06	0.13	0.07	NA	NA	NA	NA	NA
MS	53	-0.04	-0.28	0.78	0.9	0.63	0.03	0.71	0.48	0.71	0.25	0.01	0.38	0.7	0.88	0.72	0.01	0.43	0.66	0.8	0.46	-0.05	-0.27	0.79	0.89	0.52	-0.04	-0.15	0.88	0.9	0.43
MT	36	0.01	0.48	0.63	0.8	0.56	0.02	0.53	0.59	0.75	0.26	-0.02	0.16	0.87	0.88	0.72	0.02	0.53	0.59	0.8	0.46	-0.08	-0.43	0.67	0.81	0.47	0.05	1.1	0.27	0.4	0.19
NC	89	0.13	2.62	0.0088	0.04	0.03	0.01	0.32	0.75	0.85	0.3	0.1	2.05	0.04	0.1	0.08	0.1	2.01	0.04	0.11	0.06	0.2	3.4	0.0007	0.0025	0.0015	0.26	4.14	<0.0001	<0.0001	<0.0001
ND	27	-0.1	-0.53	0.6	0.79	0.55	-0.1	-0.55	0.58	0.75	0.26	-0.08	-0.33	0.74	0.88	0.72	-0.1	-0.5	0.62	0.8	0.46	-0.2	-1.31	0.19	0.37	0.22	0.16	1.66	0.1	0.22	0.1
NE	53	0.02	0.63	0.53	0.78	0.54	0.03	0.71	0.48	0.71	0.25	0.1	1.7	0.09	0.19	0.16	0.13	2.22	0.03	0.08	0.04	0.06	1.17	0.24	0.44	0.26	-0.1	-0.87	0.38	0.5	0.24
NH	23	0.04	0.6	0.55	0.78	0.55	-0.05	-0.06	0.95	0.95	0.33	-0.01	0.26	0.8	0.88	0.72	-0.16	-0.79	0.43	0.61	0.36	0.11	1.06	0.29	0.46	0.27	0.27	2.06	0.04	0.12	0.06
NJ	66	-0.02	-0.14	0.89	0.96	0.67	-0.08	-1.02	0.31	0.58	0.2	-0.01	0.15	0.88	0.88	0.72	-0.02	-0.06	0.95	0.98	0.57	-0.01	0.13	0.9	0.92	0.53	0.01	0.37	0.71	0.79	0.37
NM	24	-0.13	-0.75	0.45	0.72	0.5	-0.07	-0.24	0.81	0.85	0.3	-0.11	-0.57	0.57	0.81	0.66	-0.05	-0.05	0.96	0.98	0.57	-0.06	-0.06	0.96	0.96	0.56	0.12	1.45	0.15	0.29	0.14
NV	29	-0.09	-0.51	0.61	0.79	0.55	-0.07	-0.29	0.77	0.85	0.3	-0.01	0.26	0.79	0.88	0.72	0.06	0.9	0.37	0.54	0.32	0.16	1.77	0.08	0.16	0.1	-0.18	-0.79	0.43	0.55	0.26
NY	132	0.05	1.29	0.2	0.42	0.29	0.09	2.1	0.04	0.1	0.04	0.05	1.28	0.2	0.36	0.29	0.09	2.09	0.04	0.1	0.06	0.01	0.48	0.63	0.8	0.46	0.1	2.12	0.03	0.11	0.05
OH	120	0	0.13	0.89	0.96	0.67	0.04	0.96	0.34	0.61	0.21	0.11	2.39	0.02	0.05	0.04	0.19	4.19	<0.0001	<0.0001	<0.0001	0.27	5.33	<0.0001	<0.0001	<0.0001	0	0.21	0.83	0.88	0.42
OK	76	0.08	1.7	0.09	0.27	0.19	0.11	2.22	0.03	0.09	0.03	0.1	1.95	0.05	0.12	0.1	0.1	2	0.05	0.11	0.06	0.18	2.93	0.0034	0.01	0.0065	0.28	4.06	<0.0001	<0.0001	<0.0001
OR	43	0.23	3.54	0.0004	0.0022	0.0015	0.18	2.84	0.0046	0.02	0.0077	0.2	3.14	0.0017	0.0073	0.006	0.2	3.06	0.0022	0.01	0.0061	0.2	2.65	0.0081	0.02	0.01	0.21	2.78	0.0055	0.03	0.01
PA	137	0.18	4.34	<0.0001	<0.0001	<0.0001	0.15	3.55	0.0004	0.0029	0.001	0.17	4.1	<0.0001	<0.0001	<0.0001	0.21	5.03	<0.0001	<0.0001	<0.0001	0.23	4.34	<0.0001	<0.0001	<0.0001	0.1	1.93	0.05	0.14	0.07
SC	47	0.09	1.61	0.11	0.29	0.2	0.04	0.85	0.4	0.68	0.24	-0.01	0.16	0.87	0.88	0.72	0.07	1.32	0.19	0.33	0.19	0.04	0.84	0.4	0.6	0.35	0	0.38	0.7	0.79	0.37
SD	44	0	0.24	0.81	0.91	0.64	0.06	1.08	0.28	0.58	0.2	0	0.29	0.77	0.88	0.72	0.12	1.93	0.05	0.11	0.07	0.16	2.27	0.02	0.06	0.03	0.12	1.75	0.08	0.19	0.09
TN	70	-0.01	0.02	0.98	0.98	0.69	0.01	0.46	0.64	0.75	0.26	0.05	1.04	0.3	0.49	0.4	0	0.31	0.75	0.85	0.5	0.13	2.19	0.03	0.07	0.04	-0.06	-0.63	0.53	0.66	0.31
TX	354	0.11	3.91	0.0001	0.0007	0.0005	0.14	4.98	<0.0001	<0.0001	<0.0001	0.15	5.32	<0.0001	<0.0001	<0.0001	0.14	5.21	<0.0001	<0.0001	<0.0001	0.14	4.55	<0.0001	<0.0001	<0.0001	0.18	5.42	<0.0001	<0.0001	<0.0001
UT	44	-0.02	0.11	0.91	0.96	0.67	0.02	0.56	0.57	0.75	0.26	-0.01	0.2	0.84	0.88	0.72	0	0.37	0.71	0.83	0.48	-0.09	-0.24	0.81	0.89	0.52	-0.22	-1.49	0.14	0.29	0.14
VA	75	0.08	1.64	0.1	0.29	0.2	0.08	1.53	0.13	0.3	0.1	-0.03	-0.22	0.83	0.88	0.72	-0.1	-1.54	0.12	0.23	0.13	0.24	3.84	0.0001	0.0006	0.0004	0.02	0.6	0.55	0.66	0.31
WA	54	0.24	3.92	0.0001	0.0007	0.0005	0.16	2.68	0.0075	0.03	0.01	0.09	1.62	0.1	0.2	0.17	0.31	5.08	<0.0001	<0.0001	<0.0001	0.6	7.5	<0.0001	<0.0001	<0.0001	0.18	2.59	0.0095	0.04	0.02
WI	78	0.24	4.37	<0.0001	<0.0001	<0.0001	0.23	4.15	<0.0001	<0.0001	<0.0001	0.26	4.72	<0.0001	<0.0001	<0.0001	0.23	4.31	<0.0001	<0.0001	<0.0001	0.26	4.39	<0.0001	<0.0001	<0.0001	0.4	6.37	<0.0001	<0.0001	<0.0001
WV	41	-0.02	0.07	0.94	0.97	0.67	-0.04	-0.26	0.8	0.85	0.3	-0.05	-0.35	0.73	0.88	0.72	-0.06	-0.47	0.64	0.8	0.46	-0.1	-0.75	0.45	0.65	0.38	0.16	2.26	0.02	0.08	0.04
